# Structural phenotypes of osteoarthritis are clinically and genetically distinct: findings from 59,539 UK Biobank participants

**DOI:** 10.64898/2026.02.08.26345686

**Authors:** Benjamin G Faber, Mijin Jung, Raja Ebsim, Fiona R Saunders, Asad Hashmi, Sophie Scott, Jenny S Gregory, Nicholas C Harvey, John P Kemp, George Davey Smith, Andy Judge, Cindy Boer, Richard M Aspden, Claudia Lindner, Timothy Cootes, Jamie E Collins, Jonathan H Tobias

## Abstract

**OBJECTIVES:** Osteoarthritis is a heterogeneous disease, with diverse structural patterns likely reflecting distinct genetic drivers. Robust, data-driven methods to identify and characterise such phenotypes are lacking. This study leveraged the UK Biobank to define machine learning–derived structural osteoarthritis phenotypes and evaluate their clinical and genetic profiles.

**METHODS:** Machine learning models were applied to knee and hip DXA scans to derive osteophyte area, minimum joint space width, and B-scores (a combined shape vector predictive of osteoarthritis). Imaging and demographic features were clustered using k-means to classify individuals with at least one osteoarthritis feature. Phenotypes were compared with healthy controls for associations with joint pain and total joint replacement (TJR). Genetic correlations, osteoarthritis risk loci, and polygenic risk scores were analysed to define shared and distinct genetic mechanisms between phenotypes.

**RESULTS:** Among 59,539 participants (mean age 65 years; 53% female), nine reproducible phenotypes were identified, spanning joint-specific and multi-joint patterns. Hypertrophic and end-stage knee phenotypes showed the highest odds of pain (OR 7.8 [95% CI 7.1,8.7], 13.4 [9.5,19.0]) and TJR (66.0 [46.6,93.5], 127.6 [72.6,224.1]). A novel increased-cartilage phenotype was associated with greater odds of hip (3.5 [2.4,5.2]) and knee replacement (4.1 [2.6,6.6]). Distinct genetic architectures were observed; increased- and atrophic-cartilage phenotypes were inversely genetically correlated (rg −0.46 [−0.9,−0.2]) with opposing effects at *DOT1L* and *COL27A1*.

**CONCLUSIONS:** Machine learning revealed nine reproducible osteoarthritis structural phenotypes with divergent clinical and genetic signatures. These findings demonstrate that simple imaging and demographic data can stratify patients into biologically distinct phenotypes likely to require tailored treatments.

**Key messages:** **What is already known on this topic?**

- Different osteoarthritis phenotypes have been proposed, which could guide patient stratification for drug trials and pharmacotherapy. However, these proposals have mainly been based on analysis of small numbers of patients that are focused on the knee joint alone.
- To our knowledge, no systematic, hypothesis-free approach has been applied to classify different osteoarthritis phenotypes using structural features derived from large numbers of individuals.

**What this study adds?**

- This study identifies and characterises nine reproducible structural phenotypes of osteoarthritis across both the hip and knee using high-resolution DXA imaging in UK Biobank.
- It demonstrates that these phenotypes have distinct clinical profiles, with widely varying risks of joint pain and subsequent joint replacement.
- It provides robust evidence that the phenotypes differ in their genetic architecture, supporting the existence of genetically determined endotypes within osteoarthritis.

**How this study might affect research, practice or policy?**

- The findings advance understanding of the structural heterogeneity of osteoarthritis and highlight that distinct phenotypes represent different biological pathways guiding research into future disease modifying therapeutics.
- The automated, scalable methods used here could support patient stratification in clinical trials, enabling targeted evaluation of treatments in phenotypes most likely to benefit, an essential step towards a precision medicine approach in osteoarthritis.
