## Supplementary for "Structural phenotypes of osteoarthritis are clinically and genetically distinct: findings from 59,539 UK Biobank participants": Supplementary Results.8.12.25.xlsx

### Sheet: ST1 - cluster stability
Subsample A	Percentage overlap between the whole sample cluster and the subsample cluster
Cluster name (Vertical whole sample, horizontal subsample)	Body Size	Knee Hypertrophic	Knee end stage	Increased cartilage	Hip shape and atrophy	Knee shape and atrophy	Right hip end stage	Global atrophy	Left hip end stage	Total
Body Size	90
Knee Hypertrophic		98
Knee end stage			92
Increased cartilage				91
Hip shape and atrophy					95
Knee shape and atrophy						92
Right hip end stage							96
Global atrophy								97
Left hip end stage									94
Total										9542
Subsample B	Percentage overlap between the whole sample cluster and the subsample cluster
Cluster name (Vertical whole sample, horizontal subsample)	Body Size	Knee Hypertrophic	Knee end stage	Increased cartilage	Hip shape and atrophy	Knee shape and atrophy	Right hip end stage	Global atrophy	Left hip end stage	Total
Body Size	16
Knee Hypertrophic		18
Knee end stage			40
Increased cartilage				92
Hip shape and atrophy					82
Knee shape and atrophy						90
Right hip end stage							99
Global atrophy								86
Left hip end stage									98
Total										9698
Subsample C	Percentage overlap between the whole sample cluster and the subsample cluster
Cluster name (Vertical whole sample, horizontal subsample)	Body Size	Knee Hypertrophic	Knee end stage	Increased cartilage	Hip shape and atrophy	Knee shape and atrophy	Right hip end stage	Global atrophy	Left hip end stage	Total
Body Size	33
Knee Hypertrophic		96
Knee end stage			100
Increased cartilage				80
Hip shape and atrophy					23
Knee shape and atrophy						59
Right hip end stage							48
Global atrophy								65
Left hip end stage									2.4
Total										9722
Sensitivity analysis with no demographics	Percentage overlap between the whole sample cluster and the subsample cluster
Cluster name (Vertical whole sample, horizontal no demographics)	Body Size	Knee Hypertrophic	Knee end stage	Increased cartilage	Hip shape and atrophy	Knee shape and atrophy	Right hip end stage	Global atrophy	Left hip end stage	Total
Body Size	11
Knee Hypertrophic		96
Knee end stage			100
Increased cartilage				64
Hip shape and atrophy					84
Knee shape and atrophy						69
Right hip end stage							100
Global atrophy								72
Left hip end stage									100
Total										28953
Supplementary Table 1. The percentage of the matched subsample cluster appearing in the original cluster. Alongside the comparison with the total sample clustering with demographic variables included.

### Sheet: ST2 - cluster numbers
	Healthy	Body size	Increased cartilage	Global atrophy	Knee hypertrophic	Knee end stage OA	Abnormal knee shape and atrophy	Left hip end stage OA	Right hip endstage OA	Abnormal hip shape and atrophy
Age	64.07 [45.00 - 85.00]	61.77 [45.00 - 83.00]	65.07 [46.00 - 84.00]	65.79 [46.00 - 84.00]	68.03 [47.00 - 84.00]	68.70 [50.00 - 83.00]	69.31 [47.00 - 85.00]	68.00 [49.00 - 83.00]	69.14 [49.00 - 83.00]	66.96 [46.00 - 84.00]
Height	169.70 [124.00 - 204.00]	174.21 [152.00 - 203.00]	171.44 [125.00 - 203.00]	169.40 [136.00 - 199.00]	169.23 [140.00 - 197.00]	170.29 [147.00 - 196.00]	165.32 [137.00 - 194.00]	171.93 [148.00 - 196.00]	170.19 [150.00 - 194.00]	169.29 [142.00 - 198.00]
Weight	74.40 [34.00 - 200.00]	93.46 [55.00 - 169.00]	75.34 [42.00 - 120.00]	70.70 [38.00 - 123.00]	81.22 [49.00 - 154.00]	88.46 [50.00 - 150.00]	72.38 [40.00 - 127.00]	77.51 [43.00 - 140.00]	75.30 [41.00 - 130.00]	72.02 [39.00 - 123.00]
Left hip op area	0.00 [0.00 - 0.00]	2.79 [0.00 - 68.91]	3.84 [0.00 - 66.21]	1.62 [0.00 - 61.35]	1.94 [0.00 - 78.87]	2.08 [0.00 - 44.00]	1.97 [0.00 - 68.21]	101.15 [39.06 - 438.06]	14.68 [0.00 - 267.67]	4.37 [0.00 - 65.50]
Left hip mjsw	3.01 [1.84 - 5.36]	2.95 [0.68 - 5.35]	3.11 [1.37 - 5.52]	2.51 [0.42 - 4.04]	2.81 [0.13 - 4.52]	2.91 [1.64 - 4.53]	2.65 [0.84 - 4.41]	2.08 [0.02 - 4.36]	2.64 [0.17 - 4.06]	2.48 [0.09 - 4.58]
Left hip Bscore	-0.08 [-3.66 - 4.58]	0.22 [-2.99 - 3.68]	0.08 [-3.17 - 3.93]	-0.77 [-4.09 - 1.63]	0.02 [-3.12 - 3.60]	0.01 [-2.71 - 2.15]	-0.17 [-2.93 - 4.01]	1.20 [-2.78 - 5.23]	0.31 [-2.67 - 4.87]	0.91 [-2.06 - 5.28]
Right hip op area	0.00 [0.00 - 0.00]	2.82 [0.00 - 75.46]	4.50 [0.00 - 68.18]	1.67 [0.00 - 59.55]	2.09 [0.00 - 71.13]	5.43 [0.00 - 150.44]	2.04 [0.00 - 68.06]	18.36 [0.00 - 221.98]	107.35 [46.13 - 458.31]	4.52 [0.00 - 66.63]
Right hip mjsw	3.05 [1.92 - 6.82]	3.02 [1.18 - 4.85]	3.17 [1.26 - 5.21]	2.59 [0.28 - 4.11]	2.88 [0.75 - 4.52]	2.91 [1.04 - 4.56]	2.72 [0.07 - 4.39]	2.66 [0.08 - 4.21]	2.24 [0.05 - 4.51]	2.59 [0.01 - 4.30]
Right hip Bscore	-0.01 [-3.86 - 3.97]	0.23 [-3.24 - 3.71]	0.13 [-3.04 - 4.96]	-0.70 [-3.91 - 1.51]	0.03 [-2.95 - 3.95]	0.10 [-1.89 - 3.86]	-0.10 [-3.46 - 3.24]	0.53 [-2.41 - 3.87]	0.78 [-2.93 - 5.46]	0.94 [-2.30 - 4.85]
Left knee op area	0.00 [0.00 - 0.00]	5.05 [0.00 - 51.73]	4.62 [0.00 - 62.29]	1.59 [0.00 - 61.64]	45.96 [0.00 - 219.70]	137.49 [0.00 - 447.15]	4.84 [0.00 - 58.71]	3.17 [0.00 - 109.62]	5.47 [0.00 - 163.09]	1.63 [0.00 - 53.62]
Left knee mJSW	4.09 [3.00 - 7.75]	3.78 [1.11 - 6.10]	4.52 [2.33 - 7.90]	3.65 [1.49 - 6.08]	3.77 [0.46 - 6.72]	3.51 [0.34 - 7.21]	3.28 [0.01 - 5.51]	3.92 [1.11 - 6.96]	3.97 [1.33 - 5.90]	3.70 [1.41 - 5.89]
Left knee Bscore	-0.10 [-4.28 - 4.22]	0.77 [-1.79 - 4.14]	-0.10 [-3.76 - 2.79]	-0.47 [-3.69 - 2.92]	1.03 [-3.37 - 4.82]	1.82 [-1.37 - 4.83]	1.02 [-1.83 - 5.03]	0.17 [-2.43 - 3.63]	0.16 [-2.37 - 3.58]	-0.25 [-3.51 - 3.55]
Right knee op area	0.00 [0.00 - 0.00]	3.92 [0.00 - 66.39]	3.90 [0.00 - 68.54]	1.30 [0.00 - 55.03]	41.94 [0.00 - 183.50]	154.99 [0.00 - 679.90]	4.17 [0.00 - 56.16]	4.31 [0.00 - 127.46]	3.74 [0.00 - 109.88]	1.38 [0.00 - 57.00]
Right knee mJSW	4.06 [3.00 - 6.97]	3.75 [1.23 - 5.96]	4.49 [2.53 - 6.74]	3.62 [1.14 - 5.88]	3.80 [0.37 - 7.27]	3.47 [0.89 - 8.61]	3.22 [0.19 - 5.50]	3.90 [1.43 - 6.43]	3.93 [1.37 - 6.03]	3.66 [1.76 - 5.96]
Right knee Bscore	-0.19 [-3.71 - 4.53]	0.66 [-2.51 - 4.30]	-0.19 [-3.25 - 2.94]	-0.58 [-3.96 - 2.42]	0.81 [-3.47 - 4.38]	1.31 [-2.72 - 4.75]	0.93 [-1.96 - 4.33]	0.09 [-2.38 - 5.14]	0.03 [-3.05 - 3.80]	-0.36 [-3.30 - 2.46]
Sex Female (%)	52.01	54.52	52.43	53.67	57.53	48.51	56.7	45.12	54.78	51.13
Total	30586	3942	5175	6693	1707	134	4908	441	418	5535
Supplementary Table 2. Mean variables for each variable compared across healthy individuals and the different structural phenotypes. OP - osteophyte, mjsw - minimum joint space width.

### Sheet: ST3 - LDSC phenotypes
Structural phenotype 1	Structural phenotype 2	rg	se	z	p	lci	uci
Body Size	Knee Hypertrophic	0.52	0.14	3.76	2.00E-04	0.2456	0.7944
Body Size	Knee End Stage	0.23	0.31	0.75	0.45	-0.3776	0.8376
Body Size	Increased Cartilage	0.11	0.22	0.48	0.63	-0.3212	0.5412
Body Size	Hip Shape & Atrophy	0.18	0.11	1.69	0.09	-0.0356	0.3956
Body Size	Knee Shape & Atrophy	0.43	0.12	3.52	4.00E-04	0.1948	0.6652
Body Size	Right Hip End Stage	0.13	0.25	0.5	0.62	-0.36	0.62
Body Size	Global Atrophy	-0.04	0.11	-0.35	0.73	-0.2556	0.1756
Body Size	Left Hip End Stage	0.12	0.2	0.6	0.55	-0.272	0.512
Knee Hypertrophic	Knee End Stage	-0.07	0.35	-0.2	0.84	-0.756	0.616
Knee Hypertrophic	Increased Cartilage	0.67	0.29	2.27	0.02	0.1016	1.2384
Knee Hypertrophic	Hip Shape & Atrophy	0.29	0.14	2.14	0.03	0.0156	0.5644
Knee Hypertrophic	Knee Shape & Atrophy	0.64	0.14	4.43	9.40E-06	0.3656	0.9144
Knee Hypertrophic	Right Hip End Stage	-0.05	0.3	-0.17	0.87	-0.638	0.538
Knee Hypertrophic	Global Atrophy	0.36	0.13	2.86	4.30E-03	0.1052	0.6148
Knee Hypertrophic	Left Hip End Stage	0.45	0.26	1.75	0.08	-0.0596	0.9596
Knee End Stage	Increased Cartilage	0.65	0.52	1.24	0.22	-0.3692	1.6692
Knee End Stage	Hip Shape & Atrophy	0.35	0.3	1.16	0.25	-0.238	0.938
Knee End Stage	Knee Shape & Atrophy	0	0.27	0	1	-0.5292	0.5292
Knee End Stage	Right Hip End Stage	0.59	0.54	1.09	0.28	-0.4684	1.6484
Knee End Stage	Global Atrophy	0.19	0.27	0.73	0.47	-0.3392	0.7192
Knee End Stage	Left Hip End Stage	-0.03	0.43	-0.06	0.95	-0.8728	0.8128
Increased Cartilage	Hip Shape & Atrophy	-0.19	0.24	-0.78	0.44	-0.6604	0.2804
Increased Cartilage	Knee Shape & Atrophy	-0.34	0.23	-1.45	0.15	-0.7908	0.1108
Increased Cartilage	Right Hip End Stage	0.51	0.44	1.14	0.26	-0.3524	1.3724
Increased Cartilage	Global Atrophy	-0.46	0.23	-2.03	0.04	-0.9108	-0.0092
Increased Cartilage	Left Hip End Stage	0.24	0.33	0.73	0.46	-0.4068	0.8868
Hip Shape & Atrophy	Knee Shape & Atrophy	0.43	0.1	4.4	1.10E-05	0.234	0.626
Hip Shape & Atrophy	Right Hip End Stage	0.22	0.2	1.12	0.26	-0.172	0.612
Hip Shape & Atrophy	Global Atrophy	0.41	0.09	4.4	1.07E-05	0.2336	0.5864
Hip Shape & Atrophy	Left Hip End Stage	0.52	0.22	2.34	0.02	0.0888	0.9512
Knee Shape & Atrophy	Right Hip End Stage	0.17	0.23	0.73	0.46	-0.2808	0.6208
Knee Shape & Atrophy	Global Atrophy	0.38	0.09	4.28	1.88E-05	0.2036	0.5564
Knee Shape & Atrophy	Left Hip End Stage	0.35	0.19	1.78	0.08	-0.0224	0.7224
Right Hip End Stage	Global Atrophy	0.11	0.18	0.62	0.53	-0.2428	0.4628
Right Hip End Stage	Left Hip End Stage	0.45	0.39	1.15	0.25	-0.3144	1.2144
Global Atrophy	Left Hip End Stage	0.42	0.18	2.32	0.02	0.0672	0.7728
Supplementary Table 3. A table showing the genetic correlation between phenotypes. Rg - correlation estimate, lci - lower 95% confidence interval, uci - upper 95% confidence interval

### Sheet: ST4 - LDSC MSK trait
Phenotype	MSK Trait	rg	se	z	p	lci	uci
Body Size	Any OA	0.39	0.06	6.96	3.4e-12	0.2724	0.5076
Body Size	Hip OA	0.27	0.06	4.88	1.07e-06	0.1524	0.3876
Body Size	Knee OA	0.44	0.06	7.08	1.48e-12	0.3224	0.5576
Body Size	FNBMD	0.1	0.09	1.13	0.26	-0.0764	0.2764
Body Size	mJSW	-0.02	0.08	-0.26	0.79	-0.1768	0.1368
Body Size	Height	0.45	0.05	9.62	6.83e-22	0.352	0.548
Body Size	HSM1	-0.25	0.07	-3.46	0.0005	-0.3872	-0.1128
Body Size	HSM2	-0.19	0.07	-2.71	0.01	-0.3272	-0.0528
Body Size	HSM3	0.02	0.07	0.32	0.75	-0.1172	0.1572
Body Size	HSM4	-0.15	0.07	-2.07	0.04	-0.2872	-0.0128
Body Size	HSM5	0.01	0.11	0.08	0.93	-0.2056	0.2256
Body Size	HSM6	-0.09	0.07	-1.35	0.18	-0.2272	0.0472
Body Size	HSM7	0.11	0.08	1.36	0.17	-0.0468	0.2668
Body Size	HSM8	0	0.08	0	1	-0.1568	0.1568
Body Size	HSM9	-0.01	0.08	-0.07	0.94	-0.1668	0.1468
Body Size	HSM10	0.11	0.07	1.46	0.14	-0.0272	0.2472
Knee Hypertrophic	Any OA	0.53	0.08	6.32	2.55e-10	0.3732	0.6868
Knee Hypertrophic	Hip OA	0.35	0.08	4.42	1.01e-05	0.1932	0.5068
Knee Hypertrophic	Knee OA	0.66	0.1	6.88	5.91e-12	0.464	0.856
Knee Hypertrophic	FNBMD	0.24	0.11	2.21	0.03	0.0244	0.4556
Knee Hypertrophic	mJSW	-0.29	0.11	-2.74	0.01	-0.5056	-0.0744
Knee Hypertrophic	Height	0	0.04	0.04	0.97	-0.0784	0.0784
Knee Hypertrophic	HSM1	-0.05	0.09	-0.57	0.57	-0.2264	0.1264
Knee Hypertrophic	HSM2	-0.26	0.1	-2.72	0.01	-0.456	-0.064
Knee Hypertrophic	HSM3	-0.08	0.09	-0.85	0.4	-0.2564	0.0964
Knee Hypertrophic	HSM4	0.02	0.09	0.26	0.8	-0.1564	0.1964
Knee Hypertrophic	HSM5	-0.12	0.14	-0.86	0.39	-0.3944	0.1544
Knee Hypertrophic	HSM6	0.04	0.09	0.38	0.71	-0.1364	0.2164
Knee Hypertrophic	HSM7	0.1	0.1	1.04	0.3	-0.096	0.296
Knee Hypertrophic	HSM8	0.16	0.09	1.83	0.07	-0.0164	0.3364
Knee Hypertrophic	HSM9	0.2	0.1	1.99	0.05	0.004	0.396
Knee Hypertrophic	HSM10	0.1	0.1	1.01	0.31	-0.096	0.296
Knee End Stage	Any OA	0.33	0.17	1.95	0.05	-0.0032	0.6632
Knee End Stage	Hip OA	0.27	0.15	1.73	0.08	-0.024	0.564
Knee End Stage	Knee OA	0.34	0.19	1.84	0.07	-0.0324	0.7124
Knee End Stage	FNBMD	0.04	0.19	0.23	0.82	-0.3324	0.4124
Knee End Stage	mJSW	0.09	0.15	0.59	0.56	-0.204	0.384
Knee End Stage	Height	-0.04	0.07	-0.51	0.61	-0.1772	0.0972
Knee End Stage	HSM1	0.05	0.18	0.28	0.78	-0.3028	0.4028
Knee End Stage	HSM2	-0.19	0.19	-1	0.32	-0.5624	0.1824
Knee End Stage	HSM3	0.15	0.16	0.9	0.37	-0.1636	0.4636
Knee End Stage	HSM4	-0.11	0.17	-0.65	0.52	-0.4432	0.2232
Knee End Stage	HSM5	0.19	0.26	0.74	0.46	-0.3196	0.6996
Knee End Stage	HSM6	-0.19	0.17	-1.12	0.26	-0.5232	0.1432
Knee End Stage	HSM7	-0.01	0.19	-0.05	0.96	-0.3824	0.3624
Knee End Stage	HSM8	-0.03	0.15	-0.19	0.85	-0.324	0.264
Knee End Stage	HSM9	0.06	0.17	0.34	0.73	-0.2732	0.3932
Knee End Stage	HSM10	0.04	0.16	0.22	0.82	-0.2736	0.3536
Increased Cartilage	Any OA	0.48	0.16	3.05	0.0023	0.1664	0.7936
Increased Cartilage	Hip OA	0.56	0.19	2.95	0.0031	0.1876	0.9324
Increased Cartilage	Knee OA	0.55	0.17	3.13	0.0018	0.2168	0.8832
Increased Cartilage	FNBMD	0.14	0.16	0.92	0.36	-0.1736	0.4536
Increased Cartilage	mJSW	0.38	0.15	2.53	0.01	0.086	0.674
Increased Cartilage	Height	0.47	0.14	3.27	0.0011	0.1956	0.7444
Increased Cartilage	HSM1	0.02	0.13	0.15	0.88	-0.2348	0.2748
Increased Cartilage	HSM2	0.23	0.13	1.77	0.08	-0.0248	0.4848
Increased Cartilage	HSM3	0.03	0.14	0.2	0.84	-0.2444	0.3044
Increased Cartilage	HSM4	-0.3	0.15	-1.95	0.05	-0.594	-0.006
Increased Cartilage	HSM5	0.36	0.23	1.58	0.12	-0.0908	0.8108
Increased Cartilage	HSM6	-0.35	0.15	-2.38	0.02	-0.644	-0.056
Increased Cartilage	HSM7	0.12	0.15	0.85	0.39	-0.174	0.414
Increased Cartilage	HSM8	-0.25	0.15	-1.62	0.11	-0.544	0.044
Increased Cartilage	HSM9	0.19	0.16	1.18	0.24	-0.1236	0.5036
Increased Cartilage	HSM10	0.1	0.14	0.75	0.46	-0.1744	0.3744
Hip Shape & Atrophy	Any OA	0.07	0.05	1.49	0.14	-0.028	0.168
Hip Shape & Atrophy	Hip OA	0.17	0.06	2.73	0.01	0.0524	0.2876
Hip Shape & Atrophy	Knee OA	-0.02	0.04	-0.37	0.71	-0.0984	0.0584
Hip Shape & Atrophy	FNBMD	-0.16	0.09	-1.84	0.07	-0.3364	0.0164
Hip Shape & Atrophy	mJSW	-0.56	0.08	-7.34	2.07e-13	-0.7168	-0.4032
Hip Shape & Atrophy	Height	-0.04	0.04	-1.12	0.26	-0.1184	0.0384
Hip Shape & Atrophy	HSM1	-0.11	0.08	-1.51	0.13	-0.2668	0.0468
Hip Shape & Atrophy	HSM2	-0.01	0.07	-0.1	0.92	-0.1472	0.1272
Hip Shape & Atrophy	HSM3	-0.12	0.08	-1.63	0.1	-0.2768	0.0368
Hip Shape & Atrophy	HSM4	-0.14	0.09	-1.53	0.13	-0.3164	0.0364
Hip Shape & Atrophy	HSM5	-0.01	0.11	-0.08	0.93	-0.2256	0.2056
Hip Shape & Atrophy	HSM6	-0.15	0.07	-1.99	0.05	-0.2872	-0.0128
Hip Shape & Atrophy	HSM7	0.09	0.08	1.06	0.29	-0.0668	0.2468
Hip Shape & Atrophy	HSM8	0.15	0.06	2.54	0.01	0.0324	0.2676
Hip Shape & Atrophy	HSM9	0.34	0.08	4.04	5.39e-05	0.1832	0.4968
Hip Shape & Atrophy	HSM10	-0.06	0.07	-0.8	0.43	-0.1972	0.0772
Knee Shape & Atrophy	Any OA	0.29	0.05	6.24	4.39e-10	0.192	0.388
Knee Shape & Atrophy	Hip OA	0.15	0.05	2.78	0.01	0.052	0.248
Knee Shape & Atrophy	Knee OA	0.25	0.05	5.16	2.48e-07	0.152	0.348
Knee Shape & Atrophy	FNBMD	-0.14	0.09	-1.63	0.1	-0.3164	0.0364
Knee Shape & Atrophy	mJSW	-0.53	0.08	-6.97	3.23e-12	-0.6868	-0.3732
Knee Shape & Atrophy	Height	-0.37	0.05	-8.05	8.01e-16	-0.468	-0.272
Knee Shape & Atrophy	HSM1	-0.21	0.07	-3.09	0.002	-0.3472	-0.0728
Knee Shape & Atrophy	HSM2	-0.11	0.07	-1.58	0.11	-0.2472	0.0272
Knee Shape & Atrophy	HSM3	-0.22	0.07	-3.1	0.002	-0.3572	-0.0828
Knee Shape & Atrophy	HSM4	0.11	0.07	1.48	0.14	-0.0272	0.2472
Knee Shape & Atrophy	HSM5	-0.03	0.11	-0.32	0.75	-0.2456	0.1856
Knee Shape & Atrophy	HSM6	0.07	0.07	0.93	0.35	-0.0672	0.2072
Knee Shape & Atrophy	HSM7	0.1	0.07	1.36	0.17	-0.0372	0.2372
Knee Shape & Atrophy	HSM8	0.05	0.06	0.89	0.38	-0.0676	0.1676
Knee Shape & Atrophy	HSM9	0.03	0.07	0.43	0.67	-0.1072	0.1672
Knee Shape & Atrophy	HSM10	-0.06	0.07	-0.82	0.41	-0.1972	0.0772
Right Hip End Stage	Any OA	0.23	0.11	2.11	0.04	0.0144	0.4456
Right Hip End Stage	Hip OA	0.35	0.13	2.65	0.01	0.0952	0.6048
Right Hip End Stage	Knee OA	0.14	0.1	1.42	0.16	-0.056	0.336
Right Hip End Stage	FNBMD	-0.07	0.16	-0.45	0.65	-0.3836	0.2436
Right Hip End Stage	mJSW	-0.3	0.18	-1.69	0.09	-0.6528	0.0528
Right Hip End Stage	Height	0.14	0.08	1.78	0.08	-0.0168	0.2968
Right Hip End Stage	HSM1	0.09	0.13	0.73	0.46	-0.1648	0.3448
Right Hip End Stage	HSM2	0.05	0.15	0.34	0.74	-0.244	0.344
Right Hip End Stage	HSM3	-0.16	0.13	-1.18	0.24	-0.4148	0.0948
Right Hip End Stage	HSM4	0.05	0.13	0.41	0.68	-0.2048	0.3048
Right Hip End Stage	HSM5	0.22	0.23	0.94	0.35	-0.2308	0.6708
Right Hip End Stage	HSM6	0.02	0.12	0.18	0.86	-0.2152	0.2552
Right Hip End Stage	HSM7	0.09	0.17	0.52	0.61	-0.2432	0.4232
Right Hip End Stage	HSM8	0.04	0.13	0.28	0.78	-0.2148	0.2948
Right Hip End Stage	HSM9	0.09	0.15	0.6	0.55	-0.204	0.384
Right Hip End Stage	HSM10	-0.02	0.14	-0.12	0.9	-0.2944	0.2544
Global Atrophy	Any OA	-0.03	0.04	-0.61	0.54	-0.1084	0.0484
Global Atrophy	Hip OA	-0.11	0.06	-1.87	0.06	-0.2276	0.0076
Global Atrophy	Knee OA	-0.02	0.04	-0.39	0.69	-0.0984	0.0584
Global Atrophy	FNBMD	-0.09	0.08	-1.15	0.25	-0.2468	0.0668
Global Atrophy	mJSW	-0.77	0.06	-12.04	2.14e-33	-0.8876	-0.6524
Global Atrophy	Height	0.03	0.04	0.89	0.37	-0.0484	0.1084
Global Atrophy	HSM1	-0.3	0.07	-4.46	8.32e-06	-0.4372	-0.1628
Global Atrophy	HSM2	-0.27	0.07	-3.68	0.0002	-0.4072	-0.1328
Global Atrophy	HSM3	-0.42	0.06	-6.98	2.85e-12	-0.5376	-0.3024
Global Atrophy	HSM4	0.28	0.07	4.26	2.04e-05	0.1428	0.4172
Global Atrophy	HSM5	-0.17	0.1	-1.66	0.1	-0.366	0.026
Global Atrophy	HSM6	0.07	0.06	1.07	0.28	-0.0476	0.1876
Global Atrophy	HSM7	-0.39	0.07	-5.62	1.86e-08	-0.5272	-0.2528
Global Atrophy	HSM8	0.02	0.06	0.34	0.73	-0.0976	0.1376
Global Atrophy	HSM9	-0.11	0.07	-1.61	0.11	-0.2472	0.0272
Global Atrophy	HSM10	-0.07	0.06	-1.19	0.24	-0.1876	0.0476
Left Hip End Stage	Any OA	0.24	0.09	2.6	0.01	0.0636	0.4164
Left Hip End Stage	Hip OA	0.37	0.11	3.23	0.0012	0.1544	0.5856
Left Hip End Stage	Knee OA	0.15	0.08	1.86	0.06	-0.0068	0.3068
Left Hip End Stage	FNBMD	0.05	0.13	0.37	0.71	-0.2048	0.3048
Left Hip End Stage	mJSW	-0.31	0.12	-2.7	0.01	-0.5452	-0.0748
Left Hip End Stage	Height	0.04	0.06	0.64	0.52	-0.0776	0.1576
Left Hip End Stage	HSM1	-0.1	0.12	-0.89	0.37	-0.3352	0.1352
Left Hip End Stage	HSM2	-0.01	0.12	-0.05	0.96	-0.2452	0.2252
Left Hip End Stage	HSM3	-0.13	0.12	-1.06	0.29	-0.3652	0.1052
Left Hip End Stage	HSM4	0.13	0.12	1.08	0.28	-0.1052	0.3652
Left Hip End Stage	HSM5	-0.07	0.19	-0.35	0.72	-0.4424	0.3024
Left Hip End Stage	HSM6	-0.12	0.11	-1.09	0.27	-0.3356	0.0956
Left Hip End Stage	HSM7	0.16	0.14	1.09	0.27	-0.1144	0.4344
Left Hip End Stage	HSM8	0.21	0.12	1.82	0.07	-0.0252	0.4452
Left Hip End Stage	HSM9	0.05	0.12	0.45	0.65	-0.1852	0.2852
Left Hip End Stage	HSM10	-0.07	0.13	-0.58	0.56	-0.3248	0.1848
Supplementary Table 4. Genetic correlations between phenotypes and different MSK traits. OA - Osteoarthritis, mJSW - minimum joint space width, FNBMD - Femoral Neck Bone Mineral Density, HSM - hip shape mode.

### Sheet: ST5 - SNV look up
Phenotype	Putative Gene	RSID	CHR	BP	EA	NEA	EAF	N	BETA	SE	OR	LCL95	UCL95	P	P_BH	GO2 Trait
Body Size	SLBP	rs34049648	4	1697337	G	A	0.669488	32493	-0.098657	0.0266083	0.906053	0.860012	0.95456	0.000209108	0.017695	HIPKNEE
Body Size	FAM53A	rs11731421	4	1749160	G	A	0.673205	32493	-0.0956315	0.0266744	0.908799	0.862506	0.957576	0.000336899	0.024391	ALLOA
Body Size	TACC3	rs6928965	6	6894948	A	G	0.125001	32493	-0.124988	0.0392553	0.882507	0.817153	0.953088	0.00145261	0.070669	ALLOA
Body Size	USP8	rs35697691	15	52353498	C	G	0.912664	32493	-0.162272	0.043807	0.85021	0.780256	0.926436	0.000212017	0.017712	KNEE
Body Size	CTD-2184D3.5	rs113379345	15	52384414	C	T	0.916571	32493	-0.136942	0.0445031	0.872021	0.799181	0.9515	0.00209007	0.091402	HIPKNEE
Body Size	CTD-2184D3.5	rs72732987	15	52382478	G	T	0.916187	32493	-0.135435	0.0442369	0.873336	0.800804	0.952438	0.00220176	0.094386	TKR
Body Size	ATAD5	rs62070652	17	29221277	C	T	0.732312	32493	0.0896944	0.0286934	1.09384	1.03402	1.15712	0.00177227	0.081325	HIPKNEE
Body Size	PMAIP1	rs35693910	18	57913965	G	A	0.730387	32493	-0.0950574	0.0286367	0.909321	0.859688	0.961819	0.000902028	0.04898	HIPKNEE
Body Size	GDF5	rs224333	20	34023962	G	A	0.632776	32493	-0.0836999	0.0260903	0.919707	0.873858	0.967962	0.0013362	0.066463	KNEE
Body Size	UQCC1	rs6060401	20	34005214	C	T	0.37396	32493	0.082249	0.0260391	1.08573	1.0317	1.14258	0.00158489	0.074835	HIPKNEE
Body Size	UQCC1	rs981819	20	33924112	C	T	0.623162	32493	-0.0802318	0.0259777	0.922902	0.877088	0.97111	0.00201182	0.089788	ALLOA
Body Size	CYB5R3	rs137130	22	43021141	T	C	0.826873	32493	0.130842	0.0340074	1.13979	1.06629	1.21835	0.000119344	0.011436	ALLOA
Knee Hypertrophic	TIA1	rs3755380	2	70719020	C	G	0.464813	30341	0.146667	0.0375632	1.15797	1.07578	1.24644	9.44017e-05	0.00932	ALLOA
Knee Hypertrophic	TGFA	rs3755381	2	70718695	T	C	0.464977	30341	0.146175	0.0375596	1.1574	1.07526	1.24582	9.95016e-05	0.009677	TKR
Knee Hypertrophic	TGFA	rs3755384	2	70704511	A	G	0.473257	30341	0.140263	0.0374309	1.15058	1.06919	1.23816	0.000178793	0.016381	THR
Knee Hypertrophic	TGFA	rs3821269	2	70698590	A	G	0.48625	30341	0.136907	0.0374988	1.14672	1.06546	1.23418	0.00026124	0.021015	HAND
Knee Hypertrophic	TGFA	rs1851610	2	70699159	T	C	0.485326	30341	0.135323	0.0374518	1.14491	1.06387	1.23211	0.000302385	0.022915	HIPKNEE
Knee Hypertrophic	PIK3R1	rs17257909	5	67830357	C	T	0.623171	30341	-0.17436	0.0382672	0.839994	0.779296	0.90542	5.20415e-06	0.000793	HIP
Knee Hypertrophic	CTC-537E7.1	rs11750646	5	67825595	C	T	0.622159	30341	-0.174034	0.0382049	0.840268	0.779646	0.905605	5.23179e-06	0.000793	THR
Knee Hypertrophic	ASTN2	rs2416564	9	119370679	C	T	0.405968	30341	-0.11753	0.0382849	0.889114	0.824838	0.958399	0.00214146	0.093025	HIPKNEE
Knee Hypertrophic	PPCDC	rs4886649	15	75328595	T	C	0.638218	30341	-0.141363	0.0388952	0.868174	0.804449	0.936947	0.000278567	0.022136	TKR
Knee Hypertrophic	GAREM	rs60154857	18	29908183	A	G	0.938748	30341	-0.255854	0.0740461	0.774255	0.669661	0.895186	0.000549604	0.034107	ALLOA
Knee Hypertrophic	IRF2BP1	rs34255979	19	46384830	C	T	0.875335	30341	0.181346	0.0587869	1.19883	1.06836	1.34523	0.00203681	0.09007	HAND
Knee End Stage	NA	NA	NA	NA	NA	NA	NA	NA	NA	NA	NA	NA	NA	NA	NA	NA
Increased Cartilage	C2orf40	rs66989638	2	106689736	G	A	0.877181	33668	-0.113788	0.0335922	0.892447	0.83558	0.953184	0.000705765	0.04106	ALLOA
Increased Cartilage	LTBP1	rs17566944	2	33414618	T	C	0.758455	33668	0.0820344	0.0263287	1.08549	1.0309	1.14298	0.00183455	0.083594	HIP
Increased Cartilage	SLC39A8	rs13135092	4	103198082	A	G	0.920872	33668	-0.124506	0.0402102	0.882933	0.816019	0.955334	0.00195903	0.088035	TJR
Increased Cartilage	STAU2	rs59570696	8	74783793	A	C	0.879762	33668	-0.102519	0.0334532	0.902561	0.84528	0.963724	0.00217997	0.094071	ALLOA
Increased Cartilage	COL27A1	rs12552028	9	116934860	C	T	0.681787	33668	0.0796957	0.0239822	1.08296	1.03323	1.13508	0.000890184	0.048743	THR
Increased Cartilage	COL27A1	rs737142	9	116929327	T	C	0.680361	33668	0.0773151	0.0239289	1.08038	1.03088	1.13226	0.00123345	0.06279	TJR
Increased Cartilage	LOC105369711	rs12578569	12	28985848	G	A	0.584304	33668	0.105948	0.0225552	1.11176	1.06369	1.16202	2.63627e-06	0.000491	THR
Increased Cartilage	DOT1L	rs12978179	19	2172378	T	C	0.535443	33668	-0.108988	0.0222754	0.896741	0.858432	0.93676	9.9442e-07	0.000305	KNEE
Increased Cartilage	DOT1L	rs57908212	19	2161321	T	C	0.523273	33668	-0.106433	0.0223779	0.899035	0.860455	0.939345	1.97301e-06	0.000415	TKR
Increased Cartilage	IL11	rs4252548	19	55879672	C	T	0.980189	33668	0.314476	0.0845998	1.36954	1.16028	1.61655	0.000201423	0.017403	THR
Increased Cartilage	BRSK1	rs79723785	19	55818225	T	C	0.984939	33668	0.321714	0.100684	1.37949	1.13244	1.68044	0.00139688	0.068955	ALLOA
Hip Shape and Atrophy	SEC16B	rs522367	1	177901713	T	C	0.54448	34041	0.0761138	0.0218478	1.07909	1.03385	1.1263	0.000494322	0.031578	HIPKNEE
Hip Shape and Atrophy	GJC2	rs11588850	1	227927242	A	G	0.829824	34041	-0.0951205	0.028594	0.909263	0.859706	0.961677	0.000879144	0.048547	THUMB
Hip Shape and Atrophy	TGFA	rs3755381	2	70718695	T	C	0.469265	34041	0.162645	0.0218362	1.17662	1.12732	1.22807	9.44713e-14	9.49e-11	TKR
Hip Shape and Atrophy	TIA1	rs3755380	2	70719020	C	G	0.469093	34041	0.162514	0.0218398	1.17646	1.12717	1.22792	9.9793e-14	9.49e-11	ALLOA
Hip Shape and Atrophy	TGFA	rs1851610	2	70699159	T	C	0.48973	34041	0.161967	0.021776	1.17582	1.12669	1.22709	1.02329e-13	9.49e-11	HIPKNEE
Hip Shape and Atrophy	TGFA	rs3821269	2	70698590	A	G	0.490566	34041	0.16056	0.0218132	1.17417	1.12503	1.22546	1.82978e-13	1.32e-10	HAND
Hip Shape and Atrophy	TGFA	rs3755384	2	70704511	A	G	0.477517	34041	0.157398	0.021784	1.17046	1.12154	1.22152	4.99574e-13	3.26e-10	THR
Hip Shape and Atrophy	LTBP1	rs7572753	2	33387540	T	C	0.670999	34041	-0.0731499	0.0230713	0.929461	0.888368	0.972456	0.00152128	0.072355	HIPKNEE
Hip Shape and Atrophy	SLBP	rs34049648	4	1697337	G	A	0.667803	34041	-0.111053	0.0229701	0.894891	0.855496	0.936101	1.33358e-06	0.000336	HIPKNEE
Hip Shape and Atrophy	TACC3	rs11731421	4	1749160	G	A	0.67178	34041	-0.103949	0.0230555	0.901271	0.86145	0.942933	6.52454e-06	0.000966	ALLOA
Hip Shape and Atrophy	FGFR2	rs12509303	4	1765174	T	C	0.863918	34041	0.120263	0.0334865	1.12779	1.05615	1.2043	0.000328912	0.024081	ALLOA
Hip Shape and Atrophy	CLIC5	rs56283067	6	45100330	T	C	0.685298	34041	-0.102117	0.0233044	0.902924	0.862609	0.945123	1.17655e-05	0.001569	ALLOA
Hip Shape and Atrophy	CLIC5	6:45102376_GAC_G	6	45102376	GAC	G	0.685556	34041	-0.0979827	0.0233919	0.906665	0.866034	0.949201	2.80505e-05	0.003329	KNEE
Hip Shape and Atrophy	SUPT3H	rs12195339	6	44796179	T	C	0.732767	34041	-0.0990257	0.0243724	0.905719	0.86347	0.950036	4.84395e-05	0.005191	TJR
Hip Shape and Atrophy	SUPT3H	rs12210292	6	44925293	T	C	0.748035	34041	-0.0842056	0.0248811	0.919242	0.875489	0.965182	0.000713559	0.041146	THR
Hip Shape and Atrophy	SUPT3H	rs13215163	6	44635118	G	A	0.945015	34041	0.167574	0.0495907	1.18243	1.07291	1.30313	0.000727127	0.041561	ALLOA
Hip Shape and Atrophy	KIF13A	rs9396861	6	18404133	C	A	0.399086	34041	0.0711111	0.0227416	1.0737	1.02689	1.12264	0.00176649	0.081325	FINGER
Hip Shape and Atrophy	C7orf73	rs3110823	7	135357476	A	C	0.82723	34041	0.110702	0.0292184	1.11706	1.05489	1.1829	0.000151387	0.014092	HIP
Hip Shape and Atrophy	HDAC9	rs17138874	7	18297439	T	C	0.496702	34041	0.0748531	0.0218226	1.07773	1.0326	1.12482	0.00060342	0.036747	THR
Hip Shape and Atrophy	HDAC9	rs2529749	7	18253060	A	C	0.504425	34041	0.0732366	0.0219445	1.07599	1.03069	1.12327	0.000845805	0.047105	HIP
Hip Shape and Atrophy	PAPPA	rs7033487	9	119129257	T	C	0.802274	34041	-0.123029	0.0269533	0.884238	0.838738	0.932207	5.00668e-06	0.000793	ALLOA
Hip Shape and Atrophy	PAPPA	rs7869550	9	119134796	A	G	0.801284	34041	-0.115796	0.0268621	0.890657	0.844977	0.938806	1.62693e-05	0.002124	KNEE
Hip Shape and Atrophy	PAPPA	rs7020944	9	119129691	G	A	0.810043	34041	-0.11419	0.027377	0.892088	0.845482	0.941265	3.03228e-05	0.003404	HIPKNEE
Hip Shape and Atrophy	ASTN2	rs62576130	9	119370875	T	G	0.87077	34041	-0.117169	0.0330147	0.889435	0.833703	0.948892	0.000386696	0.026523	THR
Hip Shape and Atrophy	EPC1	rs11597888	10	32635834	G	A	0.833443	34041	-0.103941	0.028855	0.901278	0.851721	0.95372	0.00031558	0.023434	THR
Hip Shape and Atrophy	EPC1	rs77706860	10	32628537	C	T	0.859272	34041	-0.1054	0.0309	0.899964	0.847077	0.956154	0.000647247	0.038341	HIP
Hip Shape and Atrophy	ADK	rs1908335	10	75991641	C	A	0.393043	34041	0.0678963	0.0222535	1.07025	1.02458	1.11797	0.0022805	0.097122	THR
Hip Shape and Atrophy	AMPD3	rs11042731	11	10340423	C	T	0.714756	34041	-0.0796165	0.024127	0.92347	0.880817	0.968189	0.000967208	0.052085	KNEE
Hip Shape and Atrophy	CCDC91	rs12578569	12	28985848	G	A	0.583835	34041	0.0812586	0.0221181	1.08465	1.03863	1.13271	0.000238913	0.019459	THR
Hip Shape and Atrophy	ANKFN1	rs8065311	17	54203360	G	T	0.596075	34041	0.0790267	0.0223329	1.08223	1.03588	1.13066	0.000402281	0.027023	THR
Hip Shape and Atrophy	ANKFN1	rs7209324	17	54194519	A	G	0.596321	34041	0.0789608	0.0223503	1.08216	1.03578	1.13062	0.000411055	0.027331	HIP
Hip Shape and Atrophy	IRF2BP1	rs34255979	19	46384830	C	T	0.879468	34041	0.338296	0.0355466	1.40256	1.30816	1.50376	1.78279e-21	1.16e-17	HAND
Hip Shape and Atrophy	IRF2BP1	rs11550348	19	46387344	G	A	0.876193	34041	0.315027	0.0348754	1.3703	1.27976	1.46724	1.67148e-19	5.44e-16	FINGER
Hip Shape and Atrophy	DOT1L	rs57908212	19	2161321	T	C	0.530999	34041	0.114289	0.0220472	1.12108	1.07366	1.17058	2.1739e-07	8.84e-05	TKR
Hip Shape and Atrophy	DOT1L	rs12978179	19	2172378	T	C	0.543102	34041	0.108514	0.0219776	1.11462	1.06763	1.16368	7.9148e-07	0.000269	KNEE
Knee Shape and Atrophy	C2orf40	rs66989638	2	106689736	G	A	0.881882	33397	0.21423	0.0384061	1.23891	1.14907	1.33577	2.43271e-08	1.06e-05	ALLOA
Knee Shape and Atrophy	TGFA	rs3821269	2	70698590	A	G	0.487734	33397	0.0943644	0.0236254	1.09896	1.04923	1.15104	6.49142e-05	0.006713	HAND
Knee Shape and Atrophy	TGFA	rs1851610	2	70699159	T	C	0.486816	33397	0.093633	0.0235827	1.09816	1.04855	1.15011	7.17497e-05	0.0073	HIPKNEE
Knee Shape and Atrophy	TGFA	rs3755381	2	70718695	T	C	0.466168	33397	0.0885063	0.0236386	1.09254	1.04308	1.14435	0.000181009	0.016381	TKR
Knee Shape and Atrophy	TGFA	rs3755380	2	70719020	C	G	0.46598	33397	0.0882573	0.0236393	1.09227	1.04282	1.14407	0.000188843	0.016795	ALLOA
Knee Shape and Atrophy	TGFA	rs3755384	2	70704511	A	G	0.474497	33397	0.0879559	0.0235744	1.09194	1.04263	1.14358	0.00019073	0.016795	THR
Knee Shape and Atrophy	CYP26B1	rs2241058	2	72361865	C	A	0.83668	33397	0.110053	0.0321206	1.11634	1.04822	1.18888	0.00061197	0.036874	HAND
Knee Shape and Atrophy	CDCDC91	rs6929734	6	44446088	G	T	0.463887	33397	-0.097753	0.023847	0.906873	0.865461	0.950266	4.1462e-05	0.004583	ALLOA
Knee Shape and Atrophy	CDC5L	rs12154055	6	44449697	G	A	0.612555	33397	0.0898997	0.0243218	1.09406	1.04313	1.14748	0.000218791	0.018046	HIP
Knee Shape and Atrophy	BMP6	rs6924424	6	7801611	T	G	0.842608	33397	0.112117	0.0329464	1.11864	1.04869	1.19326	0.000666454	0.039123	THR
Knee Shape and Atrophy	BMP6	rs72827088	6	7792585	G	A	0.842324	33397	0.110235	0.0329061	1.11654	1.0468	1.19093	0.000808109	0.04542	HIP
Knee Shape and Atrophy	BMP6	rs148060043	6	7784668	C	CT	0.842167	33397	0.110344	0.0329402	1.11666	1.04685	1.19114	0.000808574	0.04542	ALLOA
Knee Shape and Atrophy	PAPPA	rs7869550	9	119134796	A	G	0.801135	33397	-0.138873	0.0290747	0.870339	0.822128	0.921376	1.78451e-06	0.0004	KNEE
Knee Shape and Atrophy	PAPPA	rs7033487	9	119129257	T	C	0.802428	33397	-0.135421	0.029232	0.873348	0.824716	0.924848	3.61077e-06	0.000636	ALLOA
Knee Shape and Atrophy	PAPPA	rs7020944	9	119129691	G	A	0.81002	33397	-0.13353	0.0296678	0.875001	0.825572	0.92739	6.76815e-06	0.00098	HIPKNEE
Knee Shape and Atrophy	TNC	rs1078301	9	116909146	A	T	0.73295	33397	-0.0967334	0.0267437	0.907798	0.861439	0.956652	0.000297975	0.022915	KNEE
Knee Shape and Atrophy	KIF12	rs4979341	9	116905543	C	T	0.732209	33397	-0.0945718	0.0265172	0.909762	0.863686	0.958296	0.000361868	0.025084	ALLOA
Knee Shape and Atrophy	COL27A1	rs737142	9	116929327	T	C	0.67529	33397	-0.0885509	0.0250009	0.915257	0.871488	0.961223	0.000397237	0.026962	TJR
Knee Shape and Atrophy	ASTN2	rs2416564	9	119370679	C	T	0.404772	33397	-0.0842908	0.0241001	0.919164	0.876756	0.963624	0.000469591	0.030599	HIPKNEE
Knee Shape and Atrophy	COL27A1	rs12552028	9	116934860	C	T	0.676836	33397	-0.0821148	0.025066	0.921166	0.877004	0.967553	0.0010531	0.054896	THR
Knee Shape and Atrophy	RP11-264C15.2	rs1895062	9	119313486	A	G	0.592408	33397	0.0768769	0.0241458	1.07991	1.02999	1.13225	0.00145328	0.070669	HIP
Knee Shape and Atrophy	ASTN2	rs1321917	9	119324929	G	C	0.591624	33397	0.0755062	0.0241327	1.07843	1.02861	1.13067	0.00175529	0.081325	THR
Knee Shape and Atrophy	TEAD1	rs10500759	11	12822588	G	A	0.573625	33397	0.0874403	0.0240989	1.09138	1.04103	1.14416	0.000285181	0.022388	HAND
Knee Shape and Atrophy	TEAD1	rs11022512	11	12835952	G	A	0.578934	33397	0.0861876	0.0241294	1.09001	1.03966	1.1428	0.000354421	0.024945	THR
Knee Shape and Atrophy	TEAD1	rs1899068	11	12872156	A	T	0.43105	33397	-0.0751013	0.0240213	0.92765	0.884986	0.972369	0.00176933	0.081325	HIP
Knee Shape and Atrophy	MAPK6	rs35697691	15	52353498	C	G	0.913076	33397	-0.136214	0.0415798	0.872656	0.804358	0.946752	0.00105298	0.054896	KNEE
Knee Shape and Atrophy	DYM	rs552086	18	46806432	G	C	0.331564	33397	0.0811731	0.0248179	1.08456	1.03306	1.13862	0.00107265	0.055472	TKR
Knee Shape and Atrophy	IRF2BP1	rs34255979	19	46384830	C	T	0.876962	33397	0.18478	0.0371111	1.20295	1.11856	1.29371	6.38749e-07	0.000245	HAND
Knee Shape and Atrophy	IRF2BP1	rs11550348	19	46387344	G	A	0.873791	33397	0.172366	0.036418	1.18811	1.10626	1.27602	2.21223e-06	0.000424	FINGER
Knee Shape and Atrophy	UQCC1	rs981819	20	33924112	C	T	0.627808	33397	0.104197	0.024503	1.10982	1.05778	1.16442	2.11466e-05	0.002669	ALLOA
Knee Shape and Atrophy	UQCC1	rs6060355	20	33890061	G	A	0.631659	33397	0.103186	0.0246672	1.1087	1.05637	1.16362	2.87535e-05	0.003351	TJR
Knee Shape and Atrophy	GDF5	rs6060401	20	34005214	C	T	0.369354	33397	-0.102603	0.0245593	0.902485	0.860072	0.94699	2.94388e-05	0.003361	HIPKNEE
Knee Shape and Atrophy	GDF5	rs224333	20	34023962	G	A	0.637352	33397	0.0971075	0.0246258	1.10198	1.05005	1.15647	8.03582e-05	0.00806	KNEE
Right Hip End Stage	ERG	rs459094	21	40007704	G	T	0.739174	29150	-0.257439	0.0810835	0.773029	0.659441	0.906182	0.00149844	0.071793	HIP
Global Atrophy	TIA1	rs3755380	2	70719020	C	G	0.469734	34950	0.157452	0.02058	1.17052	1.12425	1.2187	1.99894e-14	3.52e-11	ALLOA
Global Atrophy	TGFA	rs3755381	2	70718695	T	C	0.469904	34950	0.15721	0.0205759	1.17024	1.12399	1.2184	2.16421e-14	3.52e-11	TKR
Global Atrophy	TGFA	rs3755384	2	70704511	A	G	0.478097	34950	0.151759	0.0205325	1.16388	1.11797	1.21167	1.45546e-13	1.19e-10	THR
Global Atrophy	TGFA	rs1851610	2	70699159	T	C	0.489911	34950	0.14526	0.02055	1.15634	1.11069	1.20387	1.56459e-12	9.24e-10	HIPKNEE
Global Atrophy	TGFA	rs3821269	2	70698590	A	G	0.490761	34950	0.144449	0.0205883	1.1554	1.10971	1.20298	2.28244e-12	1.24e-09	HAND
Global Atrophy	C2orf40	rs66989638	2	106689736	G	A	0.880966	34950	0.113079	0.0325905	1.11972	1.05043	1.19358	0.000521075	0.032964	ALLOA
Global Atrophy	LTBP1	rs2061026	2	33435349	A	G	0.49005	34950	-0.0672378	0.0205014	0.934973	0.898148	0.973308	0.00103927	0.054896	TKR
Global Atrophy	AQPEP	rs17138646	5	115346245	T	G	0.884088	34950	-0.141005	0.0315169	0.868485	0.816459	0.923826	7.67927e-06	0.001088	ALLOA
Global Atrophy	CTC-537E7.1	rs11750646	5	67825595	C	T	0.620443	34950	-0.0806377	0.0210514	0.922528	0.885238	0.961388	0.000127879	0.012076	THR
Global Atrophy	PIK3R1	rs17257909	5	67830357	C	T	0.621582	34950	-0.0783643	0.0210925	0.924628	0.887182	0.963654	0.000202983	0.017403	HIP
Global Atrophy	AQPEP	rs17138562	5	115323234	G	A	0.886561	34950	-0.101017	0.0317966	0.903918	0.849304	0.962043	0.0014882	0.071793	KNEE
Global Atrophy	TEAD1	rs6928965	6	6894948	A	G	0.123832	34950	-0.153688	0.0319105	0.85754	0.805548	0.912887	1.46302e-06	0.000352	ALLOA
Global Atrophy	BMP6	rs876122	6	6886297	A	G	0.123487	34950	-0.148579	0.0317526	0.861932	0.809925	0.917279	2.87879e-06	0.000521	HIPKNEE
Global Atrophy	SUPT3H	rs12195339	6	44796179	T	C	0.7319	34950	-0.104936	0.022915	0.900382	0.860838	0.941743	4.66391e-06	0.000779	TJR
Global Atrophy	LOC105374903	rs4960263	6	6884733	G	A	0.13033	34950	-0.139647	0.0314115	0.869665	0.817738	0.92489	8.75972e-06	0.001214	TJR
Global Atrophy	CLIC5	rs56283067	6	45100330	T	C	0.684955	34950	-0.0919259	0.021918	0.912173	0.873816	0.952213	2.73968e-05	0.003329	ALLOA
Global Atrophy	CLIC5	6:45102376_GAC_G	6	45102376	GAC	G	0.685187	34950	-0.0882058	0.0219989	0.915572	0.876934	0.955913	6.08345e-05	0.00639	KNEE
Global Atrophy	SUPT3H	rs12210292	6	44925293	T	C	0.747479	34950	-0.0837206	0.0234466	0.919688	0.87838	0.962939	0.000356033	0.024945	THR
Global Atrophy	PLEC	rs1114761	8	143928956	T	C	0.444391	34950	-0.0641062	0.0206767	0.937905	0.900655	0.976696	0.0019325	0.087446	ALLOA
Global Atrophy	ASTN2	rs1321917	9	119324929	G	C	0.593382	34950	0.101272	0.0209345	1.10658	1.06209	1.15293	1.31453e-06	0.000336	THR
Global Atrophy	ASTN2	rs2416564	9	119370679	C	T	0.403334	34950	-0.0993527	0.02091	0.905423	0.869066	0.943302	2.01962e-06	0.000415	HIPKNEE
Global Atrophy	RP11-264C15.2	rs1895062	9	119313486	A	G	0.594069	34950	0.0994966	0.0209489	1.10461	1.06018	1.15091	2.03929e-06	0.000415	HIP
Global Atrophy	ASTN2	rs62576130	9	119370875	T	G	0.869995	34950	-0.145359	0.0306632	0.864712	0.814274	0.918274	2.13196e-06	0.000421	THR
Global Atrophy	COL27A1	rs12552028	9	116934860	C	T	0.67565	34950	-0.100264	0.0218217	0.904599	0.866724	0.944128	4.33421e-06	0.000742	THR
Global Atrophy	COL27A1	rs737142	9	116929327	T	C	0.674294	34950	-0.0992748	0.0217774	0.905494	0.867657	0.94498	5.14932e-06	0.000793	TJR
Global Atrophy	LOC105376205	rs111333168	9	110408887	T	C	0.867049	34950	-0.0960817	0.0296905	0.90839	0.857036	0.96282	0.00121171	0.06217	HIPKNEE
Global Atrophy	EPC1	rs77706860	10	32628537	C	T	0.858496	34950	-0.100501	0.028812	0.904384	0.854728	0.956926	0.000486351	0.031377	HIP
Global Atrophy	EPC1	rs11597888	10	32635834	G	A	0.832757	34950	-0.093519	0.0269798	0.910721	0.863813	0.960176	0.000527752	0.033066	THR
Global Atrophy	KCNMA1	rs11002234	10	79434458	A	G	0.776392	34950	0.0857395	0.0249724	1.08952	1.03748	1.14418	0.000596129	0.036645	HIP
Global Atrophy	BMI1	rs10047326	10	22839463	C	A	0.39056	34950	-0.0692284	0.0210936	0.933114	0.895322	0.9725	0.00103086	0.054896	HIP
Global Atrophy	VCL	rs1908335	10	75991641	C	A	0.393161	34950	0.0642118	0.0208243	1.06632	1.02367	1.11074	0.00204579	0.09007	THR
Global Atrophy	TEAD1	rs10500759	11	12822588	G	A	0.574234	34950	0.103447	0.0209043	1.10899	1.06447	1.15537	7.47464e-07	0.000269	HAND
Global Atrophy	TEAD1	rs11022512	11	12835952	G	A	0.579549	34950	0.102295	0.0209361	1.10771	1.06318	1.15411	1.02873e-06	0.000305	THR
Global Atrophy	TEAD1	rs10831907	11	12790875	A	G	0.590585	34950	0.101457	0.0209662	1.10678	1.06222	1.15321	1.30425e-06	0.000336	KNEE
Global Atrophy	TEAD1	rs1440286	11	12809152	G	A	0.590504	34950	0.10146	0.0209899	1.10679	1.06218	1.15327	1.33983e-06	0.000336	TKR
Global Atrophy	TEAD1	rs10831903	11	12758660	C	T	0.580065	34950	0.100566	0.0209886	1.1058	1.06123	1.15224	1.65573e-06	0.000386	THUMB
Global Atrophy	TEAD1	rs1899068	11	12872156	A	T	0.430523	34950	-0.0845425	0.0208105	0.918933	0.882205	0.957189	4.85501e-05	0.005191	HIP
Global Atrophy	ACAN	rs3817428	15	89415247	C	G	0.733934	34950	0.102777	0.023343	1.10824	1.05868	1.16013	1.06819e-05	0.001453	HIPKNEE
Global Atrophy	RP11-108K3.1	rs146939415	15	51522210	G	C	0.987772	34950	0.331062	0.102982	1.39245	1.13794	1.70388	0.00130548	0.065435	ALLOA
Global Atrophy	C17orf67	rs227729	17	54774568	C	A	0.703481	34950	0.0814845	0.0225518	1.0849	1.03799	1.13393	0.000302434	0.022915	THR
Global Atrophy	C17orf67	rs227730	17	54773951	T	C	0.701396	34950	0.0802971	0.0224722	1.08361	1.03692	1.1324	0.000352679	0.024945	ALLOA
Global Atrophy	C17orf67	rs227733	17	54769174	C	A	0.708806	34950	0.0793613	0.0226525	1.0826	1.03558	1.13174	0.000459325	0.030232	HIP
Global Atrophy	NOG, C17orf67	rs227732	17	54769890	C	T	0.708378	34950	0.0777141	0.0226962	1.08081	1.03379	1.12998	0.000616836	0.036874	HIPKNEE
Global Atrophy	DYM	rs552086	18	46806432	G	C	0.333206	34950	0.106078	0.021519	1.11191	1.06599	1.15981	8.24518e-07	0.000269	TKR
Global Atrophy	IRF2BP1	rs34255979	19	46384830	C	T	0.878045	34950	0.197362	0.0325147	1.21818	1.14297	1.29835	1.27956e-09	6.42e-07	HAND
Global Atrophy	IRF2BP1	rs11550348	19	46387344	G	A	0.874878	34950	0.188227	0.0319996	1.20711	1.13372	1.28524	4.04921e-09	1.88e-06	FINGER
Global Atrophy	DOT1L	rs57908212	19	2161321	T	C	0.530864	34950	0.0881712	0.0207404	1.09218	1.04867	1.13749	2.12642e-05	0.002669	TKR
Global Atrophy	DOT1L	rs12978179	19	2172378	T	C	0.543032	34950	0.0866235	0.0206659	1.09049	1.0472	1.13556	2.76987e-05	0.003329	KNEE
Global Atrophy	IL11	rs4252548	19	55879672	C	T	0.978598	34950	-0.244528	0.0678976	0.783074	0.6855	0.894537	0.000316483	0.023434	THR
Left Hip End Stage	TCF20	rs137130	22	43021141	T	C	0.825332	29179	0.317248	0.0983024	1.37334	1.13267	1.66516	0.0012498	0.063129	ALLOA
Supplementary Table 5. Known osteoarthritis variants looked up in each phenotype. RSID - variant identifier, CHR - chromosom, BP - base position, EA - effect allele, NEA - non effect allele, EAF - effect allele frequency, SE - standard error, OR - odds ratio, LCI - lower confidence intervale, UCI - upper confidence interval, P - P value, P_BH - P value adjusted for false discovery rate of 10%, GO…
